# Machine learning approach to assess the pathogenicity of BRCA1/2 genetic variants : brca-NOVUS

**DOI:** 10.1101/2023.10.20.23297295

**Authors:** Aastha Vatsyayan, Vinod Scaria

## Abstract

Breast cancer is globally the leading type of cancer in terms of both incidence and mortality. BRCA1 and BRCA2 gene variants have long been linked to and studied in context of the disease. Rapid variant discovery has further been made freely accessible by advances in Next-generation sequencing, making it a demanding task to accurately interpret these variants for clinical and research applications. To establish the nature of these variants, the American College of Medical Genetics and Genomics and the Association of Molecular Pathologists (ACMG-AMP) have issued a set of guidelines for variant classification. However, given the huge number of variants associated with the two large and well-studied genes, functional studies or ACMG-AMP classification is a mountainous challenge. Here we describe brca-NOVUS, a machine learning approach trained on a gold-standard ACMG-qualified dataset for the accurate interpretation of variants at large scale. Using two independent test and validation datasets of ACMG-qualified variants, we show that brca-NOVUS can be used to for the classification of variants in clinical as well as research settings.
