## Supplementary Table 1 for "Machine learning approach to assess the pathogenicity of BRCA1/2 genetic variants : brca-NOVUS"

### Sheet: tableS1
	Table S1: A complete list of the 73 features used in training the model, along with the ACMG attribute they provide information about, along with their description, as well as their datatype.
	Feature Name	ACMG2015	Description	Dtype
	Start		Genomic location of nucleotide	int64
	Start_pro		Position of the first amino acid that was changed	int64
	Function	PVS1, BP7	Exonic function of the variant (e.g.: nonsynonymous SNV, stopgain/loss, frameshift insertion/deletion etc.)	category
	LoF_HC_Canonical	PVS1, BP7	Whether a variant is High Confidence LoF	category
	Pfam_imp_domain	PM1	Whether a variant lies in a Pfam-annotated important domain	category
	AF	BA1, BS1, BS2, PM2	Alt allele Frequency in the GnomAD database	float64
	AF_raw	BA1, BS1, BS2, PM2	Alternate allele frequency in samples, before removing low-confidence genotypes	float64
	AF_male	BA1, BS1, BS2, PM2	GnomAD allele Frequency for samples of males	float64
	AF_female	BA1, BS1, BS2, PM2	GnomAD allele Frequency for samples of females	float64
	AF_afr	BA1, BS1, BS2, PM2	GnomAD allele Frequency for samples of African-American/African ancestry	float64
	AF_ami	BA1, BS1, BS2, PM2	GnomAD allele Frequency for samples of Amish ancestry	float64
	AF_amr	BA1, BS1, BS2, PM2	GnomAD allele Frequency for samples of Latino/Admixed American ancestry	float64
	AF_asj	BA1, BS1, BS2, PM2	GnomAD allele Frequency for samples of Ashkenazi Jewish ancestry	float64
	AF_eas	BA1, BS1, BS2, PM2	GnomAD allele Frequency for samples of East Asian ancestry	float64
	AF_fin	BA1, BS1, BS2, PM2	GnomAD allele Frequency for samples of Finnish ancestry	float64
	AF_nfe	BA1, BS1, BS2, PM2	GnomAD allele Frequency for samples of Non-Finnish European ancestry	float64
	AF_oth	BA1, BS1, BS2, PM2	GnomAD allele Frequency for samples of Other ancestry	float64
	AF_sas	BA1, BS1, BS2, PM2	GnomAD allele Frequency for samples of South Asian ancestry	float64
	esp6500siv2_all	BA1, BS1, BS2, PM2	Allele frequency in the NHLBI Exome Sequencing Project (ESP6500) database	float64
	GME_AF	BA1, BS1, BS2, PM2	Greater Middle East Variome allele frequency	float64
	GME_NWA	BA1, BS1, BS2, PM2	Greater Middle East Variome allele frequency for samples of northwest African ancestry	float64
	GME_NEA	BA1, BS1, BS2, PM2	Greater Middle East Variome allele frequency for samples of northeast African ancestry	float64
	GME_AP	BA1, BS1, BS2, PM2	Greater Middle East Variome allele frequency for samples of Arabian peninsular ancestry	float64
	GME_Israel	BA1, BS1, BS2, PM2	Greater Middle East Variome allele frequency for samples of Israeli ancestry	float64
	GME_SD	BA1, BS1, BS2, PM2	Greater Middle East Variome allele frequency for samples of Syrian desert ancestry	float64
	GME_TP	BA1, BS1, BS2, PM2	Greater Middle East Variome allele frequency for samples of Turkish peninsular ancestry	float64
	GME_CA	BA1, BS1, BS2, PM2	Greater Middle East Variome allele frequency for samples of Central Asia ancestry	float64
	AFR.sites.2015_08	BA1, BS1, BS2, PM2	Allele frequency in the 1000 Genomes database subpopulations for samples of African ancestry	float64
	AMR.sites.2015_08	BA1, BS1, BS2, PM2	Allele frequency in the 1000 Genomes database subpopulations for samples of Admixed American ancestry	float64
	ALL.sites.2015_08	BA1, BS1, BS2, PM2	Allele frequency in the 1000 Genomes database	float64
	EAS.sites.2015_08	BA1, BS1, BS2, PM2	Allele frequency in the 1000 Genomes database subpopulations for samples of East Asian ancestry	float64
	EUR.sites.2015_08	BA1, BS1, BS2, PM2	Allele frequency in the 1000 Genomes database subpopulations for samples of European ancestry	float64
	SAS.sites.2015_08	BA1, BS1, BS2, PM2	Allele frequency in the 1000 Genomes database subpopulations for samples of South Asian ancestry	float64
	MCAP	PP3, BP4	Pathogenicity classifier for rare missense variants in the human genome. Score range: 0-1.	float64
	REVEL	PP3, BP4	Predicting the pathogenicity of missense variants on the basis of individual tools: MutPred, FATHMM, VEST, PolyPhen, SIFT, PROVEAN, MutationAssessor, MutationTaster, LRT, GERP, SiPhy, phyloP, and phastCons. Score range: 0-1.	float64
	SIFT_score	PP3, BP4	SIFT predicts whether an amino acid substitution affects protein function based on sequence homology and the physical properties of amino acids. Score range: 0-1.	float64
	SIFT4G_score	PP3, BP4	Faster implementation of SIFT for wider range of organisms. Score range: 0-1.	float64
	Polyphen2_HDIV_score	PP3, BP4	Polyphen2 prediction based on HumDiv; The PolyPhen-2 score predicts the possible impact of an amino acid substitution on the structure and function of a human protein. Score range: 0-1.	float64
	Polyphen2_HVAR_score	PP3, BP4	Polyphen2 prediction based on HumVar; The PolyPhen-2 score predicts the possible impact of an amino acid substitution on the structure and function of a human protein. Score range: 0-1.	float64
	LRT_score	PP3, BP4	Likelihood ratio test (LRT) to identify a subset of deleterious mutations that disrupt highly conserved amino acids within protein-coding sequences, which are likely to be unconditionally deleterious. Score range: 0-1.	float64
	MutationTaster_score	PP3, BP4	Evaluates disease-causing potential of sequence alterations. Analyses comprise evolutionary conservation, splice-site changes, loss of protein features and changes that might affect the amount of mRNA. Test results are then evaluated by a naive Bayes classifier2, which predicts the disease potential. Score range: 0-1.	float64
	MutationAssessor_score	PP3, BP4	Predicts the functional impact of amino-acid substitutions in proteins, such as mutations discovered in cancer or missense polymorphisms. The functional impact is assessed based on evolutionary conservation of the affected amino acid in protein homologs. Score range: -5.545 to 5.975.	float64
	FATHMM_score	PP3, BP4	Predicts whether SNVs in both coding and non-coding regions in the human genome are likely to be functional or non-functional in inherited diseases using HMM. Score range: -16.13 to 10.64.	float64
	PROVEAN_score	PP3, BP4	Predicts whether a protein sequence variation affects protein function using the clustering of homologous sequences. Score range: -14 to 14.	float64
	VEST4_score	PP3, BP4	A supervised machine learning-based classifier, to prioritise rare missense variants with likely involvement in human disease. Score range: 0-1.	float64
	MetaSVM_score	PP3, BP4	A radial SVM model to predict pathogenicity, trained on whole exome variants. Score range: -2 to 3.	float64
	MetaLR_score	PP3, BP4	Logistic regression used to predict variant pathogenicity. Score range: 0-1.	float64
	MetaRNN_score	PP3, BP4	Pathogenicity prediction scores for human nonsynonymous SNVs (nsSNVs) and non-frameshift (NF) indels.	float64
	MutPred_score	PP3, BP4	Automates the inference of molecular mechanisms of disease from amino acid substitutions. Models changes of structural features and functional sites between wild-type and mutant protein sequences	float64
	MVP_score	PP3, BP4	Deep residual network to predict pathogenic missense variants.	float64
	MPC_score	PP3, BP4	Pathogenicity classifier of de novo missense variants.	float64
	PrimateAI_score	PP3, BP4	Deep residual neural network for classifying the pathogenicity of missense mutations. Trained on a dataset of common missense human variants and six non-human primate species	float64
	DEOGEN2_score	PP3, BP4	Random Forest classifier trained on heterogeneous information about the molecular effects of the variants, the domains involved, the relevance of the gene and the interactions in which it participates.	float64
	BayesDel_addAF_score	PP3, BP4	Deleteriousness meta-score for coding and non-coding variants, SNVs and small insertion / deletions from database with integrated MaxAF. Score range: -1.29334 to 0.75731.	float64
	BayesDel_noAF_score	PP3, BP4	Deleteriousness meta-score for coding and non-coding variants, SNVs and small insertion / deletions from database without integrated MaxAF. Score range: -1.29334 to 0.75731.	float64
	ClinPred_score	PP3, BP4	Tool for identifying disease-relevant nonsynonymous variants.	float64
	LIST-S2_score	PP3, BP4	Tool offering taxonomy based sorting of deleterious missense mutations across species.	float64
	CADD_raw	PP3, BP4	Linear kernel SVM raw values, with higher values indicating that a variant is more likely to be deleterious.	float64
	CADD_phred	PP3, BP4	PHRED-like (-10*log10(rank/total)) scaled C-score ranking a variant relative to all possible substitutions of the human genome (8.6x10^9).	float64
	DANN_score	PP3, BP4	Deleterious Annotation of genetic variants using Neural Networks. Score range: 0-1.	float64
	fathmm-MKL_coding_score	PP3, BP4	Scores predicting the effects of both coding and non-coding variants using nucleotide-based HMMs. Score range: 0-1.	float64
	fathmm-XF_coding_score	PP3, BP4	Predicts whether SNVs in the human genome are likely to be functional or non-functional in inherited diseases.	float64
	Eigen-raw_coding	PP3, BP4	Meta-score (Eigen), that is not based on any labelled training data.	float64
	Eigen-PC-raw_coding	PP3, BP4	Scores representing the first principle component of the covariance matrix	float64
	GenoCanyon_score	PP3, BP4	GenoCanyon is a whole-genome annotation method that performs unsupervised statistical learning using 22 computational and experimental annotations thereby inferring the functional potential of each position in the human genome.	float64
	integrated_fitCons_score	PP3, BP4	Fitness consequences of functional annotation. Score range: 0-1	float64
	GERP++_NR	PP3, BP4	Conservation scores generated through maximum likelihood estimation.	float64
	GERP++_RS	PP3, BP4	GERP rejected substitution score. The larger the score, the more conserved the site. Score range: -12.3 to 6.17.	float64
	phyloP100way_vertebrate	PP3, BP4	Phylogenetic p-values conservation score based on the multiple alignments of 100 vertebrate genomes. The larger the score, the more conserved the site.	float64
	phyloP30way_mammalian	PP3, BP4	Phylogenetic p-values calculated using HMM.	float64
	phastCons100way_vertebrate	PP3, BP4	phastCons conservation score based on the multiple alignments of 100 vertebrate genomes. The larger the score, the more conserved the site.	float64
	phastCons30way_mammalian	PP3, BP4	Phylogenetic HMM that generates phastCons p-values for 30 mammalian species.	float64
	SiPhy_29way_logOdds	PP3, BP4	SiPhy score based on 29 mammals genomes. The larger the score, the more conserved the site. Score range: 0 to 37.9718.	float64
